# Recombination shapes 2022 monkeypox outbreak

**DOI:** 10.1101/2022.08.09.22278589

**Authors:** Ting-Yu Yeh, Zih-Yu Hsieh, Michael C. Feehley, Patrick J. Feehley, Gregory P. Contreras, Ying-Chieh Su, Shang-Lin Hsieh, Dylan A. Lewis

**Affiliations:** Auxergen Inc., Columbus Center, Baltimore, MD 21202, USA; Lake Washington High School, Kirkland, WA 98033, USA; Department of Thoracic Surgery, Chi-Mei Medical Center, Tainan City 710, Taiwan; Department of Biotechnology and Bioindustry Sciences, National Cheng Kung University, Tainan City 710, Taiwan; MacKay Memorial Hospital, Taipei City 104, Taiwan; Monte Vista High School, Danville, California 94526, USA

**Keywords:** Monkeypox, tandem repeats, polymorphism, site-frequency spectrum, linkage disequilibrium, recombination

## Abstract

**Background:** On July 23, 2022, the WHO declared monkeypox outbreak a global health emergency. Here we analyze monkeypox virus (MPXV) sequences during 2022 pandemic to investigate whether the virus is adapting for better survival and transmission among the human population.

**Methods:** By studying tandem repeats (TRs) and linkage disequilibrium (LD), we analyzed 415 MPXV sequences from January 1 to July 20, 2022 worldwide.

**Finding:** The 2022 MPXV population has diverged into 4 lineages and 11 subgroups based on various TRs and their copy numbers. LD analysis also shows that virus has evolved into 3 new lineages. We identify 8 new recombinants (six from Slovenia, one from Australia, one from Italy) using TR analysis and 3 recombinants (two from Germany, one from Spain) using LD analysis.

**Conclusion:** Our results indicate that the MPXV genome is evolving and expanding quickly during the 2022 pandemic. We conclude that in combination with genomic surveillance, TR analysis, as well as LD analysis, are useful tools with which to monitor and track phylogenetic dynamics and recombination of monkeypox transmission.
