## Supplementary material for "Recombination shapes 2022 monkeypox outbreak": Suppemental File 1

#NEXUS
begin taxa;
	dimensions ntax=416;
	taxlabels
	'100_ON853669_1_Monkeypox_virus_isolate_MPXV/Germany/2022/RKI089__complete_genome'
	'101_ON694341_2_Monkeypox_virus_isolate_MPXV/Germany/2022/RKI012__complete_genome'
	'102_ON929090_1_Monkeypox_virus_isolate_MPXV/Germany/2022/RKI135__complete_genome'
	'103_ON755244_1_Monkeypox_virus_isolate_MPXV/Germany/2022/RKI038'
	'104_ON813258_2_Monkeypox_virus_isolate_MPXV/Germany/2022/RKI054__complete_genome'
	'105_ON853664_1_Monkeypox_virus_isolate_MPXV/Germany/2022/RKI082__partial_genome'
	'106_ON813262_2_Monkeypox_virus_isolate_MPXV/Germany/2022/RKI062__complete_genome'
	'107_ON813264_2_Monkeypox_virus_isolate_MPXV/Germany/2022/RKI064__complete_genome'
	'108_ON813266_2_Monkeypox_virus_isolate_MPXV/Germany/2022/RKI056__complete_genome'
	'109_ON853663_1_Monkeypox_virus_isolate_MPXV/Germany/2022/RKI081__complete_genome'
	10_ON959136_1_Monkeypox_virus_isolate_MPXV_USA_2022_NY005__complete_genome
	'110_OP018588_1_Monkeypox_virus_isolate_MPXV/Germany/2022/RKI169__complete_genome'
	'111_OP018593_1_Monkeypox_virus_isolate_MPXV/Germany/2022/RKI167__complete_genome'
	'112_ON929074_1_Monkeypox_virus_isolate_MPXV/Germany/2022/RKI119__complete_genome'
	'113_ON929082_1_Monkeypox_virus_isolate_MPXV/Germany/2022/RKI127__complete_genome'
	'114_ON959151_1_Monkeypox_virus_isolate_MPXV/Germany/2022/RKI160__complete_genome'
	'115_ON929067_1_Monkeypox_virus_isolate_MPXV/Germany/2022/RKI109__complete_genome'
	'116_ON813263_2_Monkeypox_virus_isolate_MPXV/Germany/2022/RKI063__complete_genome'
	'117_OP018600_1_Monkeypox_virus_isolate_MPXV/Germany/2022/RKI175__complete_genome'
	'118_OP018603_1_Monkeypox_virus_isolate_MPXV/Germany/2022/RKI178__complete_genome'
	'119_OP018601_1_Monkeypox_virus_isolate_MPXV/Germany/2022/RKI176__complete_genome'
	11_ON954773_1_Monkeypox_virus_isolate_MPXV_USA_2022_CA002__complete_genome
	'120_ON929057_1_Monkeypox_virus_isolate_MPXV/Germany/2022/RKI070__complete_genome'
	'121_ON929066_1_Monkeypox_virus_isolate_MPXV/Germany/2022/RKI108__complete_genome'
	'122_OP018594_1_Monkeypox_virus_isolate_MPXV/Germany/2022/RKI168__complete_genome'
	'123_OP018595_1_Monkeypox_virus_isolate_MPXV/Germany/2022/RKI170__complete_genome'
	'124_OP018607_1_Monkeypox_virus_isolate_MPXV/Germany/2022/RKI185__complete_genome'
	'125_ON929084_1_Monkeypox_virus_isolate_MPXV/Germany/2022/RKI129__complete_genome'
	'126_ON929059_1_Monkeypox_virus_isolate_MPXV/Germany/2022/RKI072__complete_genome'
	'127_ON929069_1_Monkeypox_virus_isolate_MPXV/Germany/2022/RKI111__complete_genome'
	'128_ON929061_1_Monkeypox_virus_isolate_MPXV/Germany/2022/RKI103__complete_genome'
	'129_OP018602_1_Monkeypox_virus_isolate_MPXV/Germany/2022/RKI177__complete_genome'
	12_ON959134_1_Monkeypox_virus_isolate_MPXV_USA_2022_NY003__complete_genome
	'130_ON929063_1_Monkeypox_virus_isolate_MPXV/Germany/2022/RKI105__complete_genome'
	'131_OP018596_1_Monkeypox_virus_isolate_MPXV/Germany/2022/RKI171__complete_genome'
	'132_ON929086_1_Monkeypox_virus_isolate_MPXV/Germany/2022/RKI131__complete_genome'
	'133_ON929058_1_Monkeypox_virus_isolate_MPXV/Germany/2022/RKI071__complete_genome'
	'134_ON929068_1_Monkeypox_virus_isolate_MPXV/Germany/2022/RKI110__complete_genome'
	'135_ON929070_1_Monkeypox_virus_isolate_MPXV/Germany/2022/RKI112__complete_genome'
	'136_ON929071_1_Monkeypox_virus_isolate_MPXV/Germany/2022/RKI113__complete_genome'
	'137_ON929072_1_Monkeypox_virus_isolate_MPXV/Germany/2022/RKI114__complete_genome'
	'138_ON929091_1_Monkeypox_virus_isolate_MPXV/Germany/2022/RKI136__complete_genome'
	'139_ON959152_1_Monkeypox_virus_isolate_MPXV/Germany/2022/RKI139__complete_genome'
	13_ON959135_1_Monkeypox_virus_isolate_MPXV_USA_2022_NY004__complete_genome
	'140_ON959159_1_Monkeypox_virus_isolate_MPXV/Germany/2022/RKI144__complete_genome'
	'141_ON959160_1_Monkeypox_virus_isolate_MPXV/Germany/2022/RKI146__complete_genome'
	'142_ON959161_1_Monkeypox_virus_isolate_MPXV/Germany/2022/RKI147__complete_genome'
	'143_ON959163_1_Monkeypox_virus_isolate_MPXV/Germany/2022/RKI149__complete_genome'
	'144_OP018597_1_Monkeypox_virus_isolate_MPXV/Germany/2022/RKI172__complete_genome'
	'145_ON959157_1_Monkeypox_virus_isolate_MPXV/Germany/2022/RKI142__complete_genome'
	'146_ON929088_1_Monkeypox_virus_isolate_MPXV/Germany/2022/RKI133__complete_genome'
	'147_ON959165_1_Monkeypox_virus_isolate_MPXV/Germany/2022/RKI151__complete_genome'
	'148_ON959158_1_Monkeypox_virus_isolate_MPXV/Germany/2022/RKI143__complete_genome'
	'149_ON959154_1_Monkeypox_virus_isolate_MPXV/Germany/2022/RKI137__complete_genome'
	14_ON676705_1_Monkeypox_virus_isolate_MPXV_USA_2022_UT001__complete_genome
	'150_ON959175_1_Monkeypox_virus_isolate_MPXV/Germany/2022/RKI162__complete_genome'
	'151_ON959170_1_Monkeypox_virus_isolate_MPXV/Germany/2022/RKI156__complete_genome'
	'152_ON959173_1_Monkeypox_virus_isolate_MPXV/Germany/2022/RKI159__complete_genome'
	'153_ON929076_1_Monkeypox_virus_isolate_MPXV/Germany/2022/RKI121__complete_genome'
	'154_ON959174_1_Monkeypox_virus_isolate_MPXV/Germany/2022/RKI161__complete_genome'
	'155_ON929083_1_Monkeypox_virus_isolate_MPXV/Germany/2022/RKI128__complete_genome'
	'156_ON959155_1_Monkeypox_virus_isolate_MPXV/Germany/2022/RKI138__complete_genome'
	'157_ON959150_1_Monkeypox_virus_isolate_MPXV/Germany/2022/RKI145__complete_genome'
	'158_ON959156_1_Monkeypox_virus_isolate_MPXV/Germany/2022/RKI141__complete_genome'
	'159_ON959167_1_Monkeypox_virus_isolate_MPXV/Germany/2022/RKI153__complete_genome'
	15_ON959133_1_Monkeypox_virus_isolate_MPXV_USA_2022_NY002__complete_genome
	'160_ON929081_1_Monkeypox_virus_isolate_MPXV/Germany/2022/RKI126__complete_genome'
	'161_ON959153_1_Monkeypox_virus_isolate_MPXV/Germany/2022/RKI165__complete_genome'
	'162_ON959171_1_Monkeypox_virus_isolate_MPXV/Germany/2022/RKI157__complete_genome'
	'163_ON929075_1_Monkeypox_virus_isolate_MPXV/Germany/2022/RKI120__complete_genome'
	'164_ON959149_1_Monkeypox_virus_isolate_MPXV/Germany/2022/RKI140__complete_genome'
	'165_ON929080_1_Monkeypox_virus_isolate_MPXV/Germany/2022/RKI125__complete_genome'
	'166_ON929085_1_Monkeypox_virus_isolate_MPXV/Germany/2022/RKI130__complete_genome'
	'167_OP018591_1_Monkeypox_virus_isolate_MPXV/Germany/2022/RKI183__complete_genome'
	'168_OP018599_1_Monkeypox_virus_isolate_MPXV/Germany/2022/RKI174__partial_genome'
	'169_ON959168_1_Monkeypox_virus_isolate_MPXV/Germany/2022/RKI154__complete_genome'
	'16_OP013001_1_Monkeypox_virus_isolate_MpxV/human/CAN/UN-NML-2831/2022__partial_genome'
	'170_ON959176_1_Monkeypox_virus_isolate_MPXV/Germany/2022/RKI163__complete_genome'
	'171_OP018606_1_Monkeypox_virus_isolate_MPXV/Germany/2022/RKI184__complete_genome'
	'172_ON929065_1_Monkeypox_virus_isolate_MPXV/Germany/2022/RKI107__complete_genome'
	'173_ON959169_1_Monkeypox_virus_isolate_MPXV/Germany/2022/RKI155__complete_genome'
	'174_ON959172_1_Monkeypox_virus_isolate_MPXV/Germany/2022/RKI158__complete_genome'
	'175_ON929064_1_Monkeypox_virus_isolate_MPXV/Germany/2022/RKI106__complete_genome'
	'176_ON959166_1_Monkeypox_virus_isolate_MPXV/Germany/2022/RKI152__complete_genome'
	'177_ON959177_1_Monkeypox_virus_isolate_MPXV/Germany/2022/RKI164__complete_genome'
	'178_OP018598_1_Monkeypox_virus_isolate_MPXV/Germany/2022/RKI173__complete_genome'
	'179_ON929079_1_Monkeypox_virus_isolate_MPXV/Germany/2022/RKI124__complete_genome'
	'17_ON631963_1_Monkeypox_virus_isolate_MPxV/VIDRL01/2022__complete_genome'
	'180_ON929087_1_Monkeypox_virus_isolate_MPXV/Germany/2022/RKI132__complete_genome'
	'181_ON929089_1_Monkeypox_virus_isolate_MPXV/Germany/2022/RKI134__complete_genome'
	'182_OP018592_1_Monkeypox_virus_isolate_MPXV/Germany/2022/RKI166__complete_genome'
	'183_ON755232_1_Monkeypox_virus_isolate_MPXV/Germany/2022/RKI026'
	'184_ON755242_1_Monkeypox_virus_isolate_MPXV/Germany/2022/RKI036'
	'185_ON853655_1_Monkeypox_virus_isolate_MPXV/Germany/2022/RKI088__complete_genome'
	'186_ON853660_1_Monkeypox_virus_isolate_MPXV/Germany/2022/RKI078__complete_genome'
	'187_ON853672_1_Monkeypox_virus_isolate_MPXV/Germany/2022/RKI093__complete_genome'
	'188_ON755235_1_Monkeypox_virus_isolate_MPXV/Germany/2022/RKI029'
	'189_ON853681_1_Monkeypox_virus_isolate_MPXV/Germany/2022/RKI092__complete_genome'
	18_ON838939_1_Monkeypox_virus_isolate_8887__complete_genome
	'190_ON959162_1_Monkeypox_virus_isolate_MPXV/Germany/2022/RKI148__complete_genome'
	'191_ON959164_1_Monkeypox_virus_isolate_MPXV/Germany/2022/RKI150__complete_genome'
	'192_ON853680_1_Monkeypox_virus_isolate_MPXV/Germany/2022/RKI097__complete_genome'
	'193_ON853662_1_Monkeypox_virus_isolate_MPXV/Germany/2022/RKI080__partial_genome'
	'194_ON853679_1_Monkeypox_virus_isolate_MPXV/Germany/2022/RKI077__complete_genome'
	'195_ON682266_2_Monkeypox_virus_isolate_MPXV/Germany/2022/RKI09__complete_genome'
	'196_ON682268_3_Monkeypox_virus_isolate_MPXV/Germany/2022/RKI08__complete_genome'
	'197_ON755241_1_Monkeypox_virus_isolate_MPXV/Germany/2022/RKI035'
	'198_ON853675_1_Monkeypox_virus_isolate_MPXV/Germany/2022/RKI096__complete_genome'
	'199_ON755254_1_Monkeypox_virus_isolate_MPXV/Germany/2022/RKI048'
	19_ON563414_3_Monkeypox_virus_isolate_MPXV_USA_2022_MA001__complete_genome
	'1_MZ300860_1_Camelpox_virus_strain_D1621/20__complete_genome'
	'200_ON755239_2_Monkeypox_virus_isolate_MPXV/Germany/2022/RKI033__partial_genome'
	'201_ON755250_1_Monkeypox_virus_isolate_MPXV/Germany/2022/RKI044'
	'202_ON853674_1_Monkeypox_virus_isolate_MPXV/Germany/2022/RKI095__partial_genome'
	'203_ON813260_2_Monkeypox_virus_isolate_MPXV/Germany/2022/RKI056__complete_genome'
	'204_ON853678_1_Monkeypox_virus_isolate_MPXV/Germany/2022/RKI100__complete_genome'
	'205_ON853656_1_Monkeypox_virus_isolate_MPXV/Germany/2022/RKI070__complete_genome'
	'206_ON853651_1_Monkeypox_virus_isolate_MPXV/Germany/2022/RKI073__complete_genome'
	'207_ON853658_1_Monkeypox_virus_isolate_MPXV/Germany/2022/RKI072__partial_genome'
	'208_ON853649_1_Monkeypox_virus_isolate_MPXV/Germany/2022/RKI068__complete_genome'
	'209_ON853652_1_Monkeypox_virus_isolate_MPXV/Germany/2022/RKI074__complete_genome'
	'20_ON627808_1_Monkeypox_virus_isolate_MPX/human/USA/UT-UPHL-82200022/2022__complete_genome'
	'210_ON853659_1_Monkeypox_virus_isolate_MPXV/Germany/2022/RKI075__partial_genome'
	'211_ON682270_2_Monkeypox_virus_isolate_MPXV/Germany/2022/RKI06__complete_genome'
	'212_ON929078_1_Monkeypox_virus_isolate_MPXV/Germany/2022/RKI123__complete_genome'
	'213_ON755236_1_Monkeypox_virus_isolate_MPXV/Germany/2022/RKI030'
	'214_ON755246_1_Monkeypox_virus_isolate_MPXV/Germany/2022/RKI040'
	'215_ON853665_1_Monkeypox_virus_isolate_MPXV/Germany/2022/RKI083__complete_genome'
	'216_ON755247_1_Monkeypox_virus_isolate_MPXV/Germany/2022/RKI041'
	'217_OP018604_1_Monkeypox_virus_isolate_MPXV/Germany/2022/RKI179__complete_genome'
	'218_ON682263_4_Monkeypox_virus_isolate_MPXV/Germany/2022/RKI03__complete_genome'
	'219_OP019277_1_Monkeypox_virus_isolate_hMPXV/Austria/MUW1531254/2022__complete_genome'
	21_ON676703_1_Monkeypox_virus_isolate_MPXV_USA_2022_CA001__complete_genome
	'220_ON853682_1_Monkeypox_virus_isolate_MPXV/Germany/2022/RKI101__complete_genome'
	'221_ON803419_1_Monkeypox_virus_isolate_MpxV/human/CAN/UN-NML-2844/2022__complete_genome'
	'222_ON813259_2_Monkeypox_virus_isolate_MPXV/Germany/2022/RKI055__complete_genome'
	'223_ON813251_2_Monkeypox_virus_isolate_MPXV/Germany/2022/RKI051__partial_genome'
	'224_ON622720_1_Monkeypox_virus_isolate_MPXV-CH-38156923/2022__partial_genome'
	'225_ON782021_1_Monkeypox_virus_isolate_MPX-37/Finland/2022__complete_genome'
	226_ON622722_2_Monkeypox_virus_isolate_MPXV_FR_HCL0001_2022__complete_genome
	'227_ON853671_1_Monkeypox_virus_isolate_MPXV/Germany/2022/RKI091__partial_genome'
	228_ON780017_1_Monkeypox_virus_isolate_INMI-Pt4__complete_genome
	229_ON780016_1_Monkeypox_virus_isolate_INMI-Pt3__complete_genome
	22_ON676706_1_Monkeypox_virus_isolate_MPXV_USA_2022_UT002__complete_genome
	230_ON745215_1_Monkeypox_virus_isolate_INMI-Pt2__complete_genome
	'231_ON585032_1_Monkeypox_virus_isolate_Monkeypox/PT0004/2022__complete_genome'
	'232_ON585036_1_Monkeypox_virus_isolate_Monkeypox/PT0010/2022__partial_genome'
	'233_ON585031_1_Monkeypox_virus_isolate_Monkeypox/PT0003/2022__complete_genome'
	'234_ON803418_1_Monkeypox_virus_isolate_MpxV/human/CAN/UN-NML-2837/2022__partial_genome'
	'235_ON803416_1_Monkeypox_virus_isolate_MpxV/human/CAN/UN-NML-2835/2022__partial_genome'
	'236_ON918656_1_Monkeypox_virus_isolate_MPXV/human/Taiwan/110-231642/2022__complete_genome'
	'237_ON880528_1_Monkeypox_virus_isolate_MpxV/human/CAN/UN-NML-3147/2022__partial_genome'
	'238_ON880534_1_Monkeypox_virus_isolate_MpxV/human/CAN/UN-NML-3262/2022__complete_genome'
	'239_ON880509_1_Monkeypox_virus_isolate_MpxV/human/CAN/UN-NML-3137/2022__partial_genome'
	23_ON808414_1_Monkeypox_virus_isolate_CVR_MPXV1b__complete_genome
	'240_ON803439_1_Monkeypox_virus_isolate_MpxV/human/CAN/UN-NML-2899/2022__complete_genome'
	'241_ON880518_1_Monkeypox_virus_isolate_MpxV/human/CAN/UN-NML-3486/2022__partial_genome'
	'242_ON880522_1_Monkeypox_virus_isolate_MpxV/human/CAN/UN-NML-2870/2022__partial_genome'
	'243_ON880537_1_Monkeypox_virus_isolate_MpxV/human/CAN/UN-NML-3273/2022__complete_genome'
	'244_ON649709_1_Monkeypox_virus_isolate_Monkeypox/PT0028/2022__complete_genome'
	'245_ON880526_1_Monkeypox_virus_isolate_MpxV/human/CAN/UN-NML-3100/2022__complete_genome'
	'246_ON880530_1_Monkeypox_virus_isolate_MpxV/human/CAN/UN-NML-3162/2022__complete_genome'
	'247_ON880536_1_Monkeypox_virus_isolate_MpxV/human/CAN/UN-NML-3272/2022__complete_genome'
	'248_ON880516_1_Monkeypox_virus_isolate_MpxV/human/CAN/UN-NML-3472/2022__complete_genome'
	'249_ON880546_1_Monkeypox_virus_isolate_MpxV/human/CAN/UN-NML-3368/2022__complete_genome'
	24_ON808417_1_Monkeypox_virus_isolate_CVR_MPXV1e__complete_genome
	'250_ON880539_1_Monkeypox_virus_isolate_MpxV/human/CAN/UN-NML-3339/2022__complete_genome'
	'251_OP013009_1_Monkeypox_virus_isolate_MpxV/human/CAN/UN-NML-3595/2022__complete_genome'
	'252_ON880542_1_Monkeypox_virus_isolate_MpxV/human/CAN/UN-NML-3348/2022__complete_genome'
	'253_OP013004_1_Monkeypox_virus_isolate_MpxV/human/CAN/UN-NML-3518/2022__complete_genome'
	'254_ON880517_1_Monkeypox_virus_isolate_MpxV/human/CAN/UN-NML-3476/2022__complete_genome'
	'255_ON880545_1_Monkeypox_virus_isolate_MpxV/human/CAN/UN-NML-3366/2022__complete_genome'
	'256_ON649718_1_Monkeypox_virus_isolate_Monkeypox/PT0018/2022__complete_genome'
	'257_ON649721_1_Monkeypox_virus_isolate_Monkeypox/PT0021/2022__complete_genome'
	'258_ON649722_1_Monkeypox_virus_isolate_Monkeypox/PT0022/2022__complete_genome'
	'259_ON649723_1_Monkeypox_virus_isolate_Monkeypox/PT0013/2022__complete_genome'
	25_ON808415_1_Monkeypox_virus_isolate_CVR_MPXV1c__complete_genome
	'260_ON649719_1_Monkeypox_virus_isolate_Monkeypox/PT0012/2022__complete_genome'
	'261_ON649708_1_Monkeypox_virus_isolate_Monkeypox/PT0023/2022__partial_genome'
	'262_ON649717_1_Monkeypox_virus_isolate_Monkeypox/PT0019/2022__partial_genome'
	'263_OP013005_1_Monkeypox_virus_isolate_MpxV/human/CAN/UN-NML-3519/2022__complete_genome'
	'264_ON983161_1_Monkeypox_virus_isolate_MpxV/human/CAN/UN-NML-3530/2022__partial_genome'
	'265_OP013012_1_Monkeypox_virus_isolate_MpxV/human/CAN/UN-NML-3657/2022__partial_genome'
	'266_ON880540_1_Monkeypox_virus_isolate_MpxV/human/CAN/UN-NML-3342/2022__complete_genome'
	'267_ON880548_1_Monkeypox_virus_isolate_MpxV/human/CAN/UN-NML-3448/2022__complete_genome'
	'268_OP013010_1_Monkeypox_virus_isolate_MpxV/human/CAN/UN-NML-3607/2022__complete_genome'
	'269_ON880549_1_Monkeypox_virus_isolate_MpxV/human/CAN/UN-NML-3450/2022__complete_genome'
	26_ON808416_1_Monkeypox_virus_isolate_CVR_MPXV1d__complete_genome
	'270_OP013006_1_Monkeypox_virus_isolate_MpxV/human/CAN/UN-NML-3542/2022__complete_genome'
	'271_ON983166_1_Monkeypox_virus_isolate_MpxV/human/CAN/UN-NML-3702/2022__complete_genome'
	'272_ON880547_1_Monkeypox_virus_isolate_MpxV/human/CAN/UN-NML-3441/2022__complete_genome'
	'273_ON880513_1_Monkeypox_virus_isolate_MpxV/human/CAN/UN-NML-3407/2022__complete_genome'
	'274_ON983163_1_Monkeypox_virus_isolate_MpxV/human/CAN/UN-NML-3532/2022__complete_genome'
	'275_ON983167_1_Monkeypox_virus_isolate_MpxV/human/CAN/UN-NML-3725/2022__complete_genome'
	'276_OP013008_1_Monkeypox_virus_isolate_MpxV/human/CAN/UN-NML-3582/2022__complete_genome'
	'277_ON983160_1_Monkeypox_virus_isolate_MpxV/human/CAN/UN-NML-3393/2022__complete_genome'
	'278_ON880511_1_Monkeypox_virus_isolate_MpxV/human/CAN/UN-NML-3214/2022__complete_genome'
	'279_ON880512_1_Monkeypox_virus_isolate_MpxV/human/CAN/UN-NML-3292/2022__complete_genome'
	'27_ON959143_1_Monkeypox_virus_isolate_MPX-96/Finland/2022__complete_genome'
	'280_ON803444_1_Monkeypox_virus_isolate_MpxV/human/CAN/UN-NML-2969/2022__complete_genome'
	'281_OP013015_1_Monkeypox_virus_isolate_MpxV/human/CAN/UN-NML-3674/2022__complete_genome'
	'282_ON649720_1_Monkeypox_virus_isolate_Monkeypox/PT0024/2022__complete_genome'
	'283_ON649725_1_Monkeypox_virus_isolate_Monkeypox/PT0011/2022__complete_genome'
	'284_ON649724_1_Monkeypox_virus_isolate_Monkeypox/PT0014/2022__complete_genome'
	'285_ON983162_1_Monkeypox_virus_isolate_MpxV/human/CAN/UN-NML-3531/2022__complete_genome'
	'286_ON880508_1_Monkeypox_virus_isolate_MpxV/human/CAN/UN-NML-3127/2022__complete_genome'
	'287_ON880543_1_Monkeypox_virus_isolate_MpxV/human/CAN/UN-NML-3357/2022__complete_genome'
	'288_OP013011_1_Monkeypox_virus_isolate_MpxV/human/CAN/UN-NML-3611/2022__complete_genome'
	'289_OP013007_1_Monkeypox_virus_isolate_MpxV/human/CAN/UN-NML-3549/2022__complete_genome'
	28_OP022171_1_Monkeypox_virus_isolate_MPXV_UK_2022_6__partial_genome
	'290_ON649713_1_Monkeypox_virus_isolate_Monkeypox/PT0020/2022__complete_genome'
	'291_ON843182_1_Monkeypox_virus_isolate_Monkeypox/PT0044/2022__partial_genome'
	'292_ON585038_1_Monkeypox_virus_isolate_Monkeypox/PT0008/2022__complete_genome'
	'293_ON649712_1_Monkeypox_virus_isolate_Monkeypox/PT0025/2022__partial_genome'
	'294_ON649714_1_Monkeypox_virus_isolate_Monkeypox/PT0015/2022__partial_genome'
	'295_ON880515_1_Monkeypox_virus_isolate_MpxV/human/CAN/UN-NML-3467/2022__partial_genome'
	'296_ON880544_1_Monkeypox_virus_isolate_MpxV/human/CAN/UN-NML-3363/2022__partial_genome'
	'297_ON880505_1_Monkeypox_virus_isolate_MpxV/human/CAN/UN-NML-2906/2022__partial_genome'
	'298_ON880538_1_Monkeypox_virus_isolate_MpxV/human/CAN/UN-NML-3336/2022__complete_genome'
	'299_ON843180_1_Monkeypox_virus_isolate_Monkeypox/PT0042/2022__partial_genome'
	29_ON676704_1_Monkeypox_virus_isolate_MPXV_USA_2022_FL002__complete_genome
	'2_ON622713_1_Monkeypox_virus_isolate_MPX/UZ_REGA_2/Belgium/2022__complete_genome'
	'300_ON585034_1_Monkeypox_virus_isolate_Monkeypox/PT0007/2022__complete_genome'
	'301_ON782055_1_Monkeypox_virus_isolate_MPXV/Spain/HUNSC_ITER_0001b/2022__partial_genome'
	'302_ON649716_1_Monkeypox_virus_isolate_Monkeypox/PT0016/2022__partial_genome'
	'303_ON813253_2_Monkeypox_virus_isolate_MPXV/Germany/2022/RKI053__complete_genome'
	'304_ON813261_2_Monkeypox_virus_isolate_MPXV/Germany/2022/RKI061__complete_genome'
	'305_ON813257_2_Monkeypox_virus_isolate_MPXV/Germany/2022/RKI060__partial_genome'
	306_ON808413_1_Monkeypox_virus_isolate_CVR_MPXV1a__complete_genome
	'307_ON853677_1_Monkeypox_virus_isolate_MPXV/Germany/2022/RKI099__partial_genome'
	'308_ON694331_1_Monkeypox_virus_isolate_MPXV/Germany/2022/RKI015__complete_genome'
	'309_ON694332_1_Monkeypox_virus_isolate_MPXV/Germany/2022/RKI023__complete_genome'
	30_ON619835_2_Monkeypox_virus_isolate_MPXV_UK_2022_1__complete_genome
	'310_ON694340_1_Monkeypox_virus_isolate_MPXV/Germany/2022/RKI014__complete_genome'
	'311_ON694337_1_Monkeypox_virus_isolate_MPXV/Germany/2022/RKI020__complete_genome'
	'312_ON694333_1_Monkeypox_virus_isolate_MPXV/Germany/2022/RKI022__complete_genome'
	'313_ON694334_1_Monkeypox_virus_isolate_MPXV/Germany/2022/RKI021__complete_genome'
	'314_ON694339_1_Monkeypox_virus_isolate_MPXV/Germany/2022/RKI016__complete_genome'
	'315_ON694342_1_Monkeypox_virus_isolate_MPXV/Germany/2022/RKI011__complete_genome'
	'316_ON694338_1_Monkeypox_virus_isolate_MPXV/Germany/2022/RKI017__complete_genome'
	'317_ON694336_1_Monkeypox_virus_isolate_MPXV/Germany/2022/RKI024__complete_genome'
	'318_ON694329_1_Monkeypox_virus_isolate_MPXV/Germany/2022/RKI025__complete_genome'
	'319_ON694330_1_Monkeypox_virus_isolate_MPXV/Germany/2022/RKI019__complete_genome'
	31_ON619836_2_Monkeypox_virus_isolate_MPXV_UK_2022_2__complete_genome
	'320_OP013013_1_Monkeypox_virus_isolate_MpxV/human/CAN/UN-NML-3658/2022__complete_genome'
	'321_ON853676_1_Monkeypox_virus_isolate_MPXV/Germany/2022/RKI098__partial_genome'
	'322_ON853668_1_Monkeypox_virus_isolate_MPXV/Germany/2022/RKI086__complete_genome'
	'323_ON853673_1_Monkeypox_virus_isolate_MPXV/Germany/2022/RKI094__complete_genome'
	'324_ON880419_1_Monkeypox_virus_isolate_MPX/UZ_REGA_3/Belgium/2022__complete_genome'
	'325_ON880422_1_Monkeypox_virus_isolate_MPX/UZ_REGA_6/Belgium/2022__complete_genome'
	'326_ON755249_2_Monkeypox_virus_isolate_MPXV/Germany/2022/RKI043__partial_genome'
	327_ON754987_1_Monkeypox_virus_isolate_MPXV_SI2022_S1_VEROE6__complete_genome
	'328_ON792320_1_Monkeypox_virus_isolate_hMpxV/Switzerland/ZH-UZH-IMV-3ba6449f/2022__complete_genome'
	'329_ON880525_1_Monkeypox_virus_isolate_MpxV/human/CAN/UN-NML-3086/2022__partial_genome'
	32_ON619838_2_Monkeypox_virus_isolate_MPXV_UK_2022_4__complete_genome
	330_ON838178_1_Monkeypox_virus_isolate_SI2022_S7__complete_genome
	331_ON754986_1_Monkeypox_virus_isolate_MPXV_SI2022_S5__complete_genome
	332_ON754985_1_Monkeypox_virus_isolate_MPXV_SI2022_S4__complete_genome
	'333_ON631241_1_Monkeypox_virus_isolate_2022/2_SLO__complete_genome'
	334_ON609725_2_Monkeypox_virus_isolate_SLO__complete_genome
	'335_ON595760_2_Monkeypox_virus_isolate_MPXV-CH-38134631/2022__partial_genome'
	'336_ON911481_2_Monkeypox_virus_isolate_Monkeypox/MX-UANL001/2022__complete_genome'
	337_ON838940_1_Monkeypox_virus_isolate_4061__complete_genome
	'338_OP018605_1_Monkeypox_virus_isolate_MPXV/Germany/2022/RKI182__complete_genome'
	'339_ON803443_1_Monkeypox_virus_isolate_MpxV/human/CAN/UN-NML-2975/2022__partial_genome'
	33_OP022170_1_Monkeypox_virus_isolate_MPXV_UK_2022_5__complete_genome
	'340_OP018589_1_Monkeypox_virus_isolate_MPXV/Germany/2022/RKI180__complete_genome'
	'341_OP019275_1_Monkeypox_virus_isolate_hMPXV/Austria/MUW1525179/2022__complete_genome'
	'342_ON803433_1_Monkeypox_virus_isolate_MpxV/human/CAN/UN-NML-2885/2022__partial_genome'
	'343_ON929060_1_Monkeypox_virus_isolate_MPXV/Germany/2022/RKI102__partial_genome'
	'344_ON880523_1_Monkeypox_virus_isolate_MpxV/human/CAN/UN-NML-2898/2022__partial_genome'
	'345_ON880520_1_Monkeypox_virus_isolate_MpxV/human/CAN/UN-NML-2857/2022__partial_genome'
	'346_OP013014_1_Monkeypox_virus_isolate_MpxV/human/CAN/UN-NML-3672/2022__complete_genome'
	'347_ON880514_1_Monkeypox_virus_isolate_MpxV/human/CAN/UN-NML-3412/2022__partial_genome'
	'348_ON637938_1_Monkeypox_virus_isolate_MPXV/Germany/2022/RKI01__complete_genome'
	'349_ON853657_1_Monkeypox_virus_isolate_MPXV/Germany/2022/RKI071__complete_genome'
	'34_ON792322_1_Monkeypox_virus_isolate_hMpxV/Switzerland/ZH-UZH-IMV-3ba64538/2022__complete_genome'
	'350_ON682264_4_Monkeypox_virus_isolate_MPXV/Germany/2022/RKI05__partial_genome'
	'351_ON637939_1_Monkeypox_virus_isolate_MPXV/Germany/2022/RKI02__complete_genome'
	'352_ON803415_1_Monkeypox_virus_isolate_MpxV/human/CAN/UN-NML-2936/2022__partial_genome'
	'353_ON803423_1_Monkeypox_virus_isolate_MpxV/human/CAN/UN-NML-2851/2022__partial_genome'
	'354_ON880519_2_Monkeypox_virus_isolate_MpxV/human/CAN/UN-NML-2833/2022__partial_genome'
	'355_OP012849_1_Monkeypox_virus_isolate_MPXV/human/Taiwan/110-364682/2022__complete_genome'
	'356_ON880506_1_Monkeypox_virus_isolate_MpxV/human/CAN/UN-NML-2959/2022__partial_genome'
	'357_ON803434_1_Monkeypox_virus_isolate_MpxV/human/CAN/UN-NML-2886/2022__partial_genome'
	'358_OP013016_1_Monkeypox_virus_isolate_MpxV/human/CAN/UN-NML-3678/2022__partial_genome'
	'359_ON755251_2_Monkeypox_virus_isolate_MPXV/Germany/2022/RKI045__partial_genome'
	'35_ON736420_2_Monkeypox_virus_isolate_MPX/2022/Canada/AB1__complete_genome'
	'360_ON927243_1_Monkeypox_virus_isolate_MpxV/Spain/MD-HGUGM-6642566/2022__partial_genome'
	361_ON602722_2_Monkeypox_virus_isolate_MPXV_FRA_2022_TLS67__complete_genome
	'362_ON929073_1_Monkeypox_virus_isolate_MPXV/Germany/2022/RKI115__partial_genome'
	'363_ON880527_1_Monkeypox_virus_isolate_MpxV/human/CAN/UN-NML-3141/2022__partial_genome'
	'364_ON803436_1_Monkeypox_virus_isolate_MpxV/human/CAN/UN-NML-2894/2022__partial_genome'
	'365_OP013002_1_Monkeypox_virus_isolate_MpxV/human/CAN/UN-NML-3164/2022__partial_genome'
	'366_ON983165_1_Monkeypox_virus_isolate_MpxV/human/CAN/UN-NML-3686/2022__partial_genome'
	'367_ON880531_1_Monkeypox_virus_isolate_MpxV/human/CAN/UN-NML-3165/2022__partial_genome'
	'368_ON843163_1_Monkeypox_virus_isolate_Monkeypox/PT0048/2022__partial_genome'
	369_ON754984_1_Monkeypox_virus_isolate_MPXV_SI2022_S3__partial_genome
	'36_ON745225_1_Monkeypox_virus_isolate_MpxV/Spain/MD-HGUGM-66649483/2022__partial_genome'
	'370_ON622718_1_Monkeypox_virus_isolate_MPXV/ES0001/HUGTiP/2022__partial_genome'
	'371_ON880413_1_Monkeypox_virus_isolate_MPX/BR0002/2022__partial_genome'
	372_ON644344_1_Monkeypox_virus_isolate_MPXV_FVG-ITA_01_2022__complete_genome
	373_ON755040_1_Monkeypox_virus_isolate_MPXV_IRBA22-14__complete_genome
	374_ON755039_1_Monkeypox_virus_isolate_MPXV_IRBA22-11__complete_genome
	'375_ON751962_1_Monkeypox_virus_isolate_Monkeypox/BR0001/2022__partial_genome'
	376_ON619837_2_Monkeypox_virus_isolate_MPXV_UK_2022_3__partial_genome
	'377_ON585030_1_Monkeypox_virus_isolate_Monkeypox/PT0002/2022__partial_genome'
	'378_ON755238_2_Monkeypox_virus_isolate_MPXV/Germany/2022/RKI032__partial_genome'
	'379_ON880421_1_Monkeypox_virus_isolate_MPX/UZ_REGA_5/Belgium/2022__complete_genome'
	'37_ON880521_1_Monkeypox_virus_isolate_MpxV/human/CAN/UN-NML-2858/2022__partial_genome'
	'380_ON983168_1_Monkeypox_virus_isolate_MPxV/Prague_001/2022/flye_medaka__complete_genome'
	381_ON615424_1_Monkeypox_virus_isolate_MPXV_2022_NL001__partial_genome
	'382_ON585029_1_Monkeypox_virus_isolate_Monkeypox/PT0001/2022__partial_genome'
	'383_ON880510_1_Monkeypox_virus_isolate_MpxV/human/CAN/UN-NML-3193/2022__partial_genome'
	'384_ON983159_1_Monkeypox_virus_isolate_MpxV/human/CAN/UN-NML-3293/2022__partial_genome'
	'385_ON929077_1_Monkeypox_virus_isolate_MPXV/Germany/2022/RKI122__partial_genome'
	'386_ON983164_1_Monkeypox_virus_isolate_MpxV/human/CAN/UN-NML-3558/2022__partial_genome'
	'387_OP018590_1_Monkeypox_virus_isolate_MPXV/Germany/2022/RKI181__complete_genome'
	'388_ON755255_2_Monkeypox_virus_isolate_MPXV/Germany/2022/RKI049__partial_genome'
	'389_ON843175_1_Monkeypox_virus_isolate_Monkeypox/PT0043/2022__partial_genome'
	38_ON568298_1_Monkeypox_virus_isolate_MPXV-BY-IMB25241__complete_genome
	'390_OP013017_1_Monkeypox_virus_isolate_MpxV/human/CAN/UN-NML-3752/2022__partial_genome'
	'391_ON694335_1_Monkeypox_virus_isolate_MPXV/Germany/2022/RKI018__complete_genome'
	'392_ON843181_1_Monkeypox_virus_isolate_Monkeypox/PT0045/2022__partial_genome'
	'393_ON585037_1_Monkeypox_virus_isolate_Monkeypox/PT0005/2022__complete_genome'
	'394_ON649715_1_Monkeypox_virus_isolate_Monkeypox/PT0017/2022__partial_genome'
	'395_ON929062_1_Monkeypox_virus_isolate_MPXV/Germany/2022/RKI104__partial_genome'
	'396_ON649710_1_Monkeypox_virus_isolate_Monkeypox/PT0027/2022__partial_genome'
	397_ON754989_2_Monkeypox_virus_isolate_mpx_2022_Canada_AB2__partial_genome
	'398_ON880529_1_Monkeypox_virus_isolate_MpxV/human/CAN/UN-NML-3153/2022__partial_genome'
	'399_ON720849_1_Monkeypox_virus_isolate_MpxV/Spain/MD-HGUGM-6532064/2022__complete_genome'
	'39_ON843176_1_Monkeypox_virus_isolate_Monkeypox/PT0041/2022__complete_genome'
	'3_ON622712_1_Monkeypox_virus_isolate_MPX/UZ_REGA_1/Belgium/2022__complete_genome'
	'400_ON803428_1_Monkeypox_virus_isolate_MpxV/human/CAN/UN-NML-2869/2022__partial_genome'
	'401_ON950045_1_Monkeypox_virus_isolate_MPXV/ITM_pt_31/Belgium/27-May-2022__partial_genome'
	402_ON872184_1_Monkeypox_virus_strain_WA-2022__partial_genome
	'403_ON649711_1_Monkeypox_virus_isolate_Monkeypox/PT0026/2022__partial_genome'
	'404_ON792321_1_Monkeypox_virus_isolate_hMpxV/Switzerland/ZH-UZH-IMV-3ba6450e/2022__partial_genome'
	'405_ON843171_1_Monkeypox_virus_isolate_Monkeypox/PT0030/2022__partial_genome'
	'406_ON880532_1_Monkeypox_virus_isolate_MpxV/human/CAN/UN-NML-3253/2022__partial_genome'
	'407_ON843179_1_Monkeypox_virus_isolate_Monkeypox/PT0039/2022__partial_genome'
	'408_ON880507_1_Monkeypox_virus_isolate_MpxV/human/CAN/UN-NML-3071/2022__partial_genome'
	'409_ON843164_1_Monkeypox_virus_isolate_Monkeypox/PT0037/2022__partial_genome'
	'40_ON803427_1_Monkeypox_virus_isolate_MpxV/human/CAN/UN-NML-2861/2022__complete_genome'
	'410_OP013003_1_Monkeypox_virus_isolate_MpxV/human/CAN/UN-NML-3276/2022__partial_genome'
	'411_ON880533_1_Monkeypox_virus_isolate_MpxV/human/CAN/UN-NML-3257/2022__partial_genome'
	'412_ON880541_1_Monkeypox_virus_isolate_MpxV/human/CAN/UN-NML-3344/2022__partial_genome'
	'413_ON880535_1_Monkeypox_virus_isolate_MpxV/human/CAN/UN-NML-3269/2022__partial_genome'
	'414_ON880524_1_Monkeypox_virus_isolate_MpxV/human/CAN/UN-NML-3080/2022__partial_genome'
	415_ON622721_1_Monkeypox_virus_isolate_MPXV_1_IT_Milan_2022__partial_genome
	'416_ON720848_1_Monkeypox_virus_isolate_MpxV/Spain/MD-HGUGM-6513479/2022__partial_genome'
	'41_ON585033_1_Monkeypox_virus_isolate_Monkeypox/PT0006/2022__complete_genome'
	'42_ON843165_1_Monkeypox_virus_isolate_Monkeypox/PT0033/2022__complete_genome'
	'43_ON843170_1_Monkeypox_virus_isolate_Monkeypox/PT0031/2022__complete_genome'
	'44_ON843172_1_Monkeypox_virus_isolate_Monkeypox/PT0035/2022__complete_genome'
	'45_ON843177_1_Monkeypox_virus_isolate_Monkeypox/PT0047/2022__partial_genome'
	'46_ON843178_1_Monkeypox_virus_isolate_Monkeypox/PT0040/2022__partial_genome'
	'47_ON843173_1_Monkeypox_virus_isolate_Monkeypox/PT0029/2022__complete_genome'
	'48_ON843174_1_Monkeypox_virus_isolate_Monkeypox/PT0046/2022__complete_genome'
	'49_ON843167_1_Monkeypox_virus_isolate_Monkeypox/PT0036/2022__partial_genome'
	'4_ON880420_1_Monkeypox_virus_isolate_MPX/UZ_REGA_4/Belgium/2022__complete_genome'
	'50_ON843168_1_Monkeypox_virus_isolate_Monkeypox/PT0032/2022__complete_genome'
	'51_ON843166_1_Monkeypox_virus_isolate_Monkeypox/PT0038/2022__complete_genome'
	'52_ON843169_1_Monkeypox_virus_isolate_Monkeypox/PT0034/2022__partial_genome'
	'53_ON585035_1_Monkeypox_virus_isolate_Monkeypox/PT0009/2022__complete_genome'
	'54_ON803437_1_Monkeypox_virus_isolate_MpxV/human/CAN/UN-NML-2896/2022__complete_genome'
	'55_ON803441_1_Monkeypox_virus_isolate_MpxV/human/CAN/UN-NML-2955/2022__complete_genome'
	'56_ON803442_1_Monkeypox_virus_isolate_MpxV/human/CAN/UN-NML-2967/2022__complete_genome'
	'57_ON803430_1_Monkeypox_virus_isolate_MpxV/human/CAN/UN-NML-2874/2022__complete_genome'
	'58_ON803421_1_Monkeypox_virus_isolate_MpxV/human/CAN/UN-NML-2849/2022__partial_genome'
	'59_ON803422_1_Monkeypox_virus_isolate_MpxV/human/CAN/UN-NML-2850/2022__partial_genome'
	5_ON959132_1_Monkeypox_virus_isolate_MPXV_USA_2022_IL003__complete_genome
	'60_ON803424_1_Monkeypox_virus_isolate_MpxV/human/CAN/UN-NML-2852/2022__complete_genome'
	'61_ON803425_1_Monkeypox_virus_isolate_MpxV/human/CAN/UN-NML-2853/2022__partial_genome'
	'62_ON803429_1_Monkeypox_virus_isolate_MpxV/human/CAN/UN-NML-2873/2022__complete_genome'
	'63_ON803431_1_Monkeypox_virus_isolate_MpxV/human/CAN/UN-NML-2883/2022__complete_genome'
	'64_ON803432_1_Monkeypox_virus_isolate_MpxV/human/CAN/UN-NML-2884/2022__complete_genome'
	'65_ON803440_1_Monkeypox_virus_isolate_MpxV/human/CAN/UN-NML-2954/2022__partial_genome'
	'66_ON803435_1_Monkeypox_virus_isolate_MpxV/human/CAN/UN-NML-2893/2022__complete_genome'
	'67_ON803413_1_Monkeypox_virus_isolate_MpxV/human/CAN/UN-NML-2928/2022__complete_genome'
	'68_ON803414_1_Monkeypox_virus_isolate_MpxV/human/CAN/UN-NML-2930/2022__complete_genome'
	'69_ON803417_1_Monkeypox_virus_isolate_MpxV/human/CAN/UN-NML-2836/2022__partial_genome'
	6_ON959131_1_Monkeypox_virus_isolate_MPXV_USA_2022_IL001__complete_genome
	'70_ON803438_1_Monkeypox_virus_isolate_MpxV/human/CAN/UN-NML-2897/2022__complete_genome'
	'71_ON803426_1_Monkeypox_virus_isolate_MpxV/human/CAN/UN-NML-2856/2022__partial_genome'
	'72_ON803420_1_Monkeypox_virus_isolate_MpxV/human/CAN/UN-NML-2846/2022__complete_genome'
	'73_OP019276_1_Monkeypox_virus_isolate_hMPXV/Austria/MUW1527495/2022__complete_genome'
	'74_ON813252_2_Monkeypox_virus_isolate_MPXV/Germany/2022/RKI052__complete_genome'
	'75_ON682267_2_Monkeypox_virus_isolate_MPXV/Germany/2022/RKI010__complete_genome'
	'76_ON813254_2_Monkeypox_virus_isolate_MPXV/Germany/2022/RKI057__complete_genome'
	'77_ON853670_1_Monkeypox_virus_isolate_MPXV/Germany/2022/RKI090__complete_genome'
	'78_ON682269_3_Monkeypox_virus_isolate_MPXV/Germany/2022/RKI07__complete_genome'
	'79_ON755234_1_Monkeypox_virus_isolate_MPXV/Germany/2022/RKI028'
	7_ON649879_1_Monkeypox_virus_isolate_MPXV_ISR001_2022__complete_genome
	'80_ON755243_1_Monkeypox_virus_isolate_MPXV/Germany/2022/RKI037'
	'81_ON813255_2_Monkeypox_virus_isolate_MPXV/Germany/2022/RKI058__complete_genome'
	'82_ON813256_2_Monkeypox_virus_isolate_MPXV/Germany/2022/RKI059__complete_genome'
	'83_ON813265_2_Monkeypox_virus_isolate_MPXV/Germany/2022/RKI065__complete_genome'
	'84_ON755252_1_Monkeypox_virus_isolate_MPXV/Germany/2022/RKI046'
	'85_ON682265_4_Monkeypox_virus_isolate_MPXV/Germany/2022/RKI04__complete_genome'
	'86_ON853654_1_Monkeypox_virus_isolate_MPXV/Germany/2022/RKI087__complete_genome'
	'87_ON755233_1_Monkeypox_virus_isolate_MPXV/Germany/2022/RKI027'
	'88_ON853667_1_Monkeypox_virus_isolate_MPXV/Germany/2022/RKI085__complete_genome'
	'89_ON755237_1_Monkeypox_virus_isolate_MPXV/Germany/2022/RKI031'
	'8_ON782022_1_Monkeypox_virus_isolate_MPX-42/Finland/2022__complete_genome'
	'90_ON755240_1_Monkeypox_virus_isolate_MPXV/Germany/2022/RKI034'
	'91_ON853650_1_Monkeypox_virus_isolate_MPXV/Germany/2022/RKI069__complete_genome'
	'92_ON755245_1_Monkeypox_virus_isolate_MPXV/Germany/2022/RKI039'
	'93_ON853653_1_Monkeypox_virus_isolate_MPXV/Germany/2022/RKI076__complete_genome'
	'94_ON755253_1_Monkeypox_virus_isolate_MPXV/Germany/2022/RKI047'
	'95_ON813267_2_Monkeypox_virus_isolate_MPXV/Germany/2022/RKI067__complete_genome'
	'96_ON755231_1_Monkeypox_virus_isolate_MPXV/Germany/2022/RKI013'
	'97_ON755248_1_Monkeypox_virus_isolate_MPXV/Germany/2022/RKI042'
	'98_ON853661_1_Monkeypox_virus_isolate_MPXV/Germany/2022/RKI079__complete_genome'
	'99_ON755256_1_Monkeypox_virus_isolate_MPXV/Germany/2022/RKI050'
	'9_ON853666_1_Monkeypox_virus_isolate_MPXV/Germany/2022/RKI084__complete_genome'
;
end;
begin trees;
	tree tree_1 = [&R] (((((((((((((((((((((((((((('1_MZ300860_1_Camelpox_virus_strain_D1621/20__complete_genome':0.0591,361_ON602722_2_Monkeypox_virus_isolate_MPXV_FRA_2022_TLS67__complete_genome[&!color=#00ff00]:1.0E-4)[&label=32]:0.0,'272_ON880547_1_Monkeypox_virus_isolate_MpxV/human/CAN/UN-NML-3441/2022__complete_genome'[&!color=#00ff00]:0.0)[&label=12]:0.0,'281_OP013015_1_Monkeypox_virus_isolate…
end;
begin figtree;
	set appearance.backgroundColorAttribute="Default";
	set appearance.backgroundColour=#ffffff;
	set appearance.branchColorAttribute="User selection";
	set appearance.branchColorGradient=false;
	set appearance.branchLineWidth=1.0;
	set appearance.branchMinLineWidth=0.0;
	set appearance.branchWidthAttribute="Fixed";
	set appearance.foregroundColour=#000000;
	set appearance.hilightingGradient=false;
	set appearance.selectionColour=#2d3680;
	set branchLabels.colorAttribute="User selection";
	set branchLabels.displayAttribute="Branch times";
	set branchLabels.fontName="sansserif";
	set branchLabels.fontSize=8;
	set branchLabels.fontStyle=0;
	set branchLabels.isShown=false;
	set branchLabels.significantDigits=4;
	set layout.expansion=100;
	set layout.layoutType="RECTILINEAR";
	set layout.zoom=0;
	set legend.attribute="label";
	set legend.fontSize=10.0;
	set legend.isShown=false;
	set legend.significantDigits=4;
	set nodeBars.barWidth=4.0;
	set nodeBars.displayAttribute=null;
	set nodeBars.isShown=false;
	set nodeLabels.colorAttribute="User selection";
	set nodeLabels.displayAttribute="Node ages";
	set nodeLabels.fontName="sansserif";
	set nodeLabels.fontSize=8;
	set nodeLabels.fontStyle=0;
	set nodeLabels.isShown=false;
	set nodeLabels.significantDigits=4;
	set nodeShapeExternal.colourAttribute="User selection";
	set nodeShapeExternal.isShown=false;
	set nodeShapeExternal.minSize=10.0;
	set nodeShapeExternal.scaleType=Width;
	set nodeShapeExternal.shapeType=Circle;
	set nodeShapeExternal.size=4.0;
	set nodeShapeExternal.sizeAttribute="Fixed";
	set nodeShapeInternal.colourAttribute="User selection";
	set nodeShapeInternal.isShown=false;
	set nodeShapeInternal.minSize=10.0;
	set nodeShapeInternal.scaleType=Width;
	set nodeShapeInternal.shapeType=Circle;
	set nodeShapeInternal.size=4.0;
	set nodeShapeInternal.sizeAttribute="Fixed";
	set polarLayout.alignTipLabels=false;
	set polarLayout.angularRange=0;
	set polarLayout.rootAngle=0;
	set polarLayout.rootLength=0;
	set polarLayout.showRoot=true;
	set radialLayout.spread=0.0;
	set rectilinearLayout.alignTipLabels=false;
	set rectilinearLayout.curvature=0;
	set rectilinearLayout.rootLength=100;
	set scale.offsetAge=0.0;
	set scale.rootAge=1.0;
	set scale.scaleFactor=1.0;
	set scale.scaleRoot=false;
	set scaleAxis.automaticScale=true;
	set scaleAxis.fontSize=8.0;
	set scaleAxis.isShown=false;
	set scaleAxis.lineWidth=1.0;
	set scaleAxis.majorTicks=1.0;
	set scaleAxis.minorTicks=0.5;
	set scaleAxis.origin=0.0;
	set scaleAxis.reverseAxis=false;
	set scaleAxis.showGrid=true;
	set scaleBar.automaticScale=true;
	set scaleBar.fontSize=10.0;
	set scaleBar.isShown=true;
	set scaleBar.lineWidth=1.0;
	set scaleBar.scaleRange=0.0;
	set tipLabels.colorAttribute="User selection";
	set tipLabels.displayAttribute="Names";
	set tipLabels.fontName="sansserif";
	set tipLabels.fontSize=8;
	set tipLabels.fontStyle=0;
	set tipLabels.isShown=false;
	set tipLabels.significantDigits=4;
	set trees.order=false;
	set trees.orderType="increasing";
	set trees.rooting=true;
	set trees.rootingType="User Selection";
	set trees.transform=true;
	set trees.transformType="cladogram";
end;
